# Effect of RBD mutations in spike glycoprotein of SARS-CoV-2 on neutralizing IgG affinity

**DOI:** 10.1101/2021.01.28.21250577

**Authors:** Takuma Hayashi, Nobuo Yaegashi, Ikuo Konishi

## Abstract

**Background:** Certain mutant strains of SARS-CoV-2 are known to spread widely among humans, including the receptor binding domain (RBD) mutant, Y453F, from farmed minks, and the RBD mutant, N501Y, a mutation common to three major SARS-CoV-2 subspecies (B.1.1.7, B.1.351, and B.1.1.248).

**Methods:** We investigated the characteristics of the RBD mutants, Y453F and N501Y, using three-dimensional structural analysis. We also investigated the effect of Y453F and N501Y on neutralizing antibodies in serum derived from COVID-19-positive patients.

**Results:** Our results suggest that SARS-CoV-2 subspecies with the RBD mutations Y453F or N501Y partially escaped detection by 4 neutralizing monoclonal antibodies and 21 neutralizing antibodies in serums derived from COVID-19-positive patients.

**Conclusions:** Infection with SARS-CoV-2 subspecies that cause serious symptoms in humans may spread globally.
