## supplemental materials for "Effect of RBD mutations in spike glycoprotein of SARS-CoV-2 on neutralizing IgG affinity"

### Sheet: Sheet1
Supplementary Table 1. Quantitative measurement of SARS-CoV-2 neutralizing antibody in serum
sample	Sex	Age	COVID-19 test result	COVID-19 test type	IgG S1RBD PLATE cut off 20 %	IgG S1RBD Y453F PLATE cut off 20 %	IgG S1RBD N501Y PLATE cut off 20 %		Negative sample	sample	Age (years)	Sex (M/F)	IgG S1RBD PLATE cut off 20 %	IgG S1RBD Y453F PLATE cut off 20 %	IgG S1RBD N501Y PLATE cut off 20 %
1	F	60's	Positive	PCR	0.4512	5.67	3.09			1	40's	M	1.75	0.97	0.82
2	M	70's	Positive	PCR	31.831	2.908	4.76			2	20's	F	0.91	0.88	0.91
3	M	80's	Positive	PCR	85.618	10.83	9.07			3	10's	M	4.59	4.09	4.03
4	F	70's	Positive	PCR	92.703	30.35	34.02			4	40's	M	9.21	3.76	2.45
5	M	50's	Positive	PCR	89.814	10.53	11.34			5	20's	F	7.02	2.87	2.72
6	F	70's	Positive	PCR	91.231	12.81	10.93			6	60's	M	8.91	4.82	3.67
7	M	60's	Positive	PCR	89.904	28.54	31.78			7	20's	M	8.25	6.09	5.21
8	F	60's	Positive	PCR	51.09	21.23	10.82			8	60's	M	4.03	1.54	0.98
9	M	50's	Positive	PCR	6.543	1.45	2.56			9	30's	F	1.21	0.56	1.08
10	M	50's	Positive	PCR	28.328	2.9	6.38			10	30's	M	2.09	1.76	1.56
11	F	80's	Positive	PCR	69.1065	11.32	8.03			11	30's	M	3.78	2.98	2.78
12	F	80's	Positive	PCR	20.841	5.64	9.65			12	50's	F	1.94	2.04	3.41
13	F	70's	Positive	PCR	8.326	1.52	1.09			13	50's	M	3.66	2.26	2.01
14	M	60's	Positive	PCR	7.908	1.69	2.87			14	40's	F	5.04	1.05	2.65
15	F	70's	Positive	PCR	0.879	0.78	1.98			15	60's	M	1.89	6.09	4.35
16	F	60's	Positive	PCR	1.354	0.987	1.67			16	50's	M	2.07	4.07	3.78
17	M	60's	Positive	PCR	23.98	2.51	2.01			17	40's	F	8.12	7.67	3.22
18	M	30's	Positive	PCR	46.79	4.391	10.71			18	60's	M	1.56	2.11	3.31
19	F	20's	Positive	Antibody	45.67	8.34	7.56			19	60's	M	2.35	1.78	0.78
20	F	50's	Positive	PCR	89.45	7.98	6.98			20	30's	F	1.04	1.56	1.49
21	F	20's	Positive	PCR	4.56	3.98	9,32
22	M	50's	Positive	PCR	48.21	7.97	4.34
23	M	70's	Positive	PCR	34.5	9.54	6.91
24	M	80's	Positive	PCR	56.98	7.46	1.75
25	F	70's	Positive	PCR	14.67	10.02	8.21
26	M	50's	Positive	Antibody	98.35	45.23	30.56
27	F	60's	Positive	PCR	18.45	3.91	1.96
28	M	70's	Positive	PCR	89.21	11.09	40.08
29	F	60's	Positive	PCR	67.38	28.65	27.96
30	M	50's	Positive	PCR	9.54	8.65	3.99
31	M	60's	Positive	PCR	45.82	10.22	7.58
32	M	80's	Positive	PCR	67.98	38.92	39.89
33	F	80's	Positive	PCR	25.32	9.08	9.31
34	F	60's	Positive	PCR	78.35	11.29	10.98
35	M	70's	Positive	PCR	15.39	12.06	30.47
36	F	70's	Positive	PCR	38.45	10.51	9.29
37	M	50's	Positive	PCR	89.61	40.71	29.94
38	M	60's	Positive	PCR	16.87	6.03	10.03
39	F	30's	Positive	PCR	43.92	6.82	7.34
40	M	20's	Positive	PCR	50.23	7.56	8.67
41	F	50's	Positive	PCR	78.21	10.45	9.89
“COVID-19 positive”: (CoV-PosSet): These are serum and EDTA-treated plasma samples from COVID-19 patients.
“Normal - serum”: These are samples from patients who do not have COVID-19 (taken before the outbreak).
IgG S1RBD, IgG S1RBD Y453F or IgG S1RBD N501Y: IgG antibody to the spike receptor binding domain (using SeroFlash™ SARS-CoV-2 Neutralizing Antibody Assay Fast Kit, EpiGentek Group
Qualitative Assay: Neutralizing inhibition ≥ 20% indicates Positive and SARS-CoV-2 neutralizing antibody detected; < 20% indicates Negative and No detectable SARS-CoV-2 neutralizing antibody.
